# The urothelial transcriptomic response to interferon gamma predicts T1 recurrence-free and basal/squamous muscle-invasive bladder cancer survival and better targeted strategies for immune checkpoint blocking

**DOI:** 10.1101/2022.02.04.22270000

**Authors:** Simon C. Baker, Andrew S. Mason, Raphael G. Slip, Pontus Eriksson, Gottfrid Sjödahl, Ludwik K Trejdosiewicz, Jennifer Southgate

## Abstract

Intravesical Bacillus Calmette-Guérin vaccine (BCG) is an established immunotherapeutic in bladder cancer (BlCa), provoking inflammation leading to tumour-specific immunity. Immune checkpoint blockers such as anti-PD-L1 have potential for enhancing tumour-specific lymphocyte-mediated cytotoxicity in BCG-refractive or advanced disease. In both cases, Interferon-gamma (IFNγ) plays a central role. We investigated the transcriptomic response of normal human urothelium to IFNγ to disentangle mechanisms of BCG and anti-PD-L1 therapy failure.

Exposure of differentiated human urothelium to IFNγ resulted in upregulated MHC class I and class II and *de novo* expression of CXCL9-11 chemokine genes. Normal urothelium expressed only immuno-inhibitory B7 family members: PD-L1 expression was induced by IFNγ, whereas VISTA was expressed constitutively.

A urothelial IFNγ response gene set was derived and used for unsupervised clustering of tumours, which predicted longer recurrence-free survival in non-muscle invasive bladder cancer (NMIBC). In muscle invasive bladder cancer (MIBC), the IFNγ-signature split the basal/squamous consensus subtype, with significantly worse overall survival when weak/absent.

Normal urothelium has few resident lymphocytes. Tumour cell killing requires recruitment and activation of IFNγ-secreting pro-inflammatory/cytotoxic lymphocytes while surmounting both innate (VISTA) and upregulated (PD-L1) inhibitory mechanisms. This study offers supportive evidence for strategies to enhance immunotherapy *via* the IFNγ and VISTA/PD-L1 nexus.

**Patient Summary:** Immunotherapy brings promise of harnessing a patient’s own immune system to seek and destroy malignant cells, but it has yet to deliver widespread clinical benefit. We exposed human urothelium to interferon gamma, a key messenger of the immune system and identified a novel signature of 33 genes that predicted cancers with better outcomes. Our study revealed alternative strategies for targeting checkpoint proteins to improve immunotherapy in the future.
