## Supplementary Tables for "The urothelial transcriptomic response to interferon gamma predicts T1 recurrence-free and basal/squamous muscle-invasive bladder cancer survival and better targeted strategies for immune checkpoint blocking"

### Sheet: Table_1
Supplementary Table 1 - Significantly (Benjamini-Hochberg corrected q-value <0.05) >2-fold changing gene list
gene	CONvsIFNg_log2FC	CONvsIFNg_q
CXCL11	7.4881	0.000309822
CXCL10	7.35262	0.000569091
GBP5	6.70803	8.07668e-06
CXCL9	5.78516	2.70128e-07
IDO1	4.28747	0.000629198
LGALS17A	3.96071	0.000662894
CLC	3.65684	0.000648782
HLA-DPB1	3.46967	0.0054946
SECTM1	3.2645	0.0068516
WARS1	3.05195	0.00576309
RSAD2	3.01075	0.0271403
NOS2	2.9164	0.0424422
HLA-DQA1	2.91083	0.00251179
HLA-DRA	2.74428	0.0054946
IL18BP	2.73708	0.000482512
AC000068.3	2.7264	0.0211199
HLA-DMB	2.65107	0.00159235
HCP5	2.63501	0.000276908
BATF2	2.55864	0.00787032
HAPLN3	2.55033	0.00282198
HLA-DPA1	2.5118	0.0104255
HLA-DQB1	2.47829	0.0103093
AL645933.3	2.42002	0.00448324
GBP1	2.38778	0.0070491
GBP4	2.38084	0.0137122
CD274	2.37156	0.00952452
HLA-B	2.34602	0.000309822
APOL4	2.33984	0.00244527
SERPING1	2.32217	0.00780265
NLRC5	2.28874	0.0121789
TAP1	2.28867	0.0032201
GBP1P1	2.27643	0.000858911
HLA-F	2.22754	0.000276908
HLA-DRB1	2.2129	0.00312476
HLA-DRB5	2.17567	0.00601501
CD74	2.11337	0.0100885
IL32	2.09412	0.0249387
CIITA	1.91908	0.004746
EPSTI1	1.88138	0.0200819
STAT1	1.85915	0.000835053
C1R	1.85909	0.00662813
HLA-DOA	1.80606	0.00684442
IFITM1	1.79964	0.0189993
C1S	1.7993	0.00133681
IFIT3	1.78755	0.0303873
TRIM40	1.77606	0.000874029
MCUB	1.76928	0.00787032
CEACAM5	1.76121	0.0200819
LAP3	1.75697	0.0187935
TRIM69	1.75612	0.00122607
HLA-A	1.7361	0.00184815
IFI30	1.72081	0.0102201
ETV7	1.70994	0.00778455
B2M	1.7077	0.00171229
CMPK2	1.69038	0.0310608
PTGES3P1	1.63285	0.0158616
PSMB9	1.62988	0.00573234
PSMB8-AS1	1.62107	0.00132648
HLA-G	1.59165	0.00251179
SOCS1	1.55908	0.0302473
MSRB1	1.5307	0.0189312
DLL4	1.51982	0.00244779
KRT6A	1.51479	0.00415877
AIM2	1.51464	0.000276908
TMPRSS3	1.51374	0.00525611
HLA-E	1.47749	0.00249422
GBP2	1.45793	0.0473906
HLA-C	1.45529	0.000648782
TAP2	1.44169	0.00282198
GBP7	1.41666	0.00037956
KLHDC7B	1.40435	0.00400891
AC108863.1	1.40095	0.0313488
HLA-DMA	1.38363	0.0133669
IFI35	1.37936	0.0281364
TYMP	1.34855	0.0460413
ZBP1	1.32995	0.00799083
LAMP3	1.30494	0.00752179
BTN3A3	1.24617	0.000525161
EDNRA	1.24473	0.00302997
OAS3	1.23861	0.0499175
MMP25-AS1	1.23438	0.00782869
IFIT2	1.21377	0.00706187
PARP9	1.20666	0.0242392
BTN3A2	1.20398	0.00251179
IRF1	1.2035	0.0295502
CBR3	1.19451	0.0133669
HLA-H	1.18476	0.00421607
BTN3A1	1.16412	0.00363762
BCL2L14	1.1631	0.0149915
UBE2L6	1.16236	0.00542239
CD7	1.16203	8.07668e-06
MXRA5	1.15804	0.0329606
IGFLR1	1.15742	0.0115139
TNFSF13B	1.14931	0.0064362
OASL	1.1426	0.0477811
ACKR4	1.11894	0.00628399
PLA1A	1.11468	0.0426801
MUC16	1.1086	0.0032201
SAMHD1	1.10507	0.0161442
C2	1.10161	0.0266035
PLAAT4	1.10019	0.0224162
SLC15A3	1.07748	0.0112212
ATF3	1.06991	0.0209813
DDX60	1.06601	0.0156694
OAS1	1.05366	0.0205532
PLA2G2F	1.03195	0.00401955
SP110	1.0198	0.0490441
SPOCK1	-1.01128	0.0151104
THBS1	-1.016	0.0194865
MT1L	-1.03393	0.0141176
CYP4B1	-1.03518	0.0322503
VCAN	-1.05531	0.0360185
CXCL2	-1.06256	0.0390669
TAGLN	-1.06668	0.00684442
TMEM45A	-1.07268	0.0073774
ADAMTS1	-1.08679	0.000858911
ALOX15B	-1.09743	0.00132648
TPM2	-1.12954	0.00182049
CXCL5	-1.13065	0.0157974
AL355607.1	-1.15031	0.0385689
LOXL2	-1.15828	0.00281536
IL17C	-1.15987	0.0417987
IL1B	-1.1627	0.000358726
CD200R1L-AS1	-1.19164	0.00244527
C11orf53	-1.20948	0.0227526
SCUBE2	-1.21407	0.00546489
TCN1	-1.21825	0.0073255
ST6GALNAC1	-1.22504	0.00224317
CRISP3	-1.2279	0.00681359
SPP1	-1.23001	0.0417623
IL23A	-1.23511	1.40409e-05
CA12	-1.24803	0.0079098
SAA2	-1.2632	0.00292789
S100A8	-1.26859	0.00293749
OLFM4	-1.31123	0.00294559
S100A9	-1.33922	0.00184815
IGFBP2	-1.35472	0.0191849
GKN1	-1.41995	0.0252329
KRT4	-1.42986	0.0230269
PIP	-1.52949	0.00558236
TFF1	-1.57127	0.000532774
CXCL6	-1.61793	8.07668e-06
VIM	-1.63779	0.00292789
DEFB4A	-1.66921	0.00605668
PI3	-1.67517	0.017084
CXCL1	-1.71843	0.000199862
CXCL8	-1.72188	0.00293749
MMP7	-1.78642	0.000309822
PRSS2	-1.82822	0.000662894
TM4SF1	-1.83662	0.000199862
PTHLH	-1.87585	0.0064362
CCL20	-1.965	0.00224317
SCGB1A1	-2.37786	0.000425816
PRSS1	-2.58514	0.0158099
SERPINA3	-2.90442	0.000276908

### Sheet: Table_2
Supplementary Table 2 - IFNg Signature Gene List
B2M
BATF2
BTN3A3
CD74
CIITA
CXCL10
CXCL9
EPSTI1
GBP1
GBP4
GBP5
HAPLN3
HLA-DPA1
IDO1
IFI30
IFI35
IFIT3
IFITM1
IL32
IRF1
NLRC5
PARP9
PSMB8-AS1
PSMB9
SAMHD1
SECTM1
STAT1
TAP1
TNFSF13B
TYMP
UBE2L6
WARS1
ZBP1

### Sheet: Table_3
Supplementary Table 3 - NMIBC T1 Cohort (combined UROMOL and NMH mRNAseq) data including patient identifiers and corresponding IFNg signature scores.
NMIBC_T1_ID	IFNg_Signature
SRR12202438	1
SRR12202424	0.937225
U2086	0.93689
U2035	0.88439
U0907	0.873814
U0323	0.855914
SRR12202486	0.844791
SRR12202441	0.83955
U1191	0.8283
U0514	0.819612
U0397	0.809222
U1301	0.801127
SRR12202403	0.794465
SRR12202418	0.784213
SRR12202437	0.779573
U0796	0.776476
U0625	0.773721
U2066	0.771025
U0092	0.760601
SRR12202481	0.760205
SRR12202445	0.753469
SRR12202422	0.742579
U2087	0.739046
U0977	0.732422
SRR12202426	0.731396
U0401	0.726931
U2083	0.719076
SRR12202406	0.71228
U2050	0.709405
SRR12202413	0.692445
SRR12202414	0.683952
SRR12202453	0.677274
SRR12202420	0.675042
SRR12202410	0.670661
SRR12202479	0.654792
U0086	0.653751
U0473	0.652468
SRR12202436	0.649228
SRR12202423	0.648021
U2056	0.647135
U0093	0.642138
U2089	0.637645
U2061	0.630974
SRR12202465	0.624385
SRR12202473	0.620906
U1192	0.620063
SRR12202431	0.61539
U0598	0.615359
U0129	0.609261
SRR12202433	0.605186
SRR12202494	0.604992
SRR12202405	0.603908
SRR12202407	0.601205
SRR12202417	0.599532
SRR12202456	0.598427
SRR12202447	0.597996
SRR12202404	0.594653
SRR12202493	0.594525
U2036	0.593697
SRR12202442	0.592584
U0183	0.587488
SRR12202435	0.586684
SRR12202474	0.584625
U1480	0.580432
SRR12202443	0.579591
U1264	0.578225
SRR12202432	0.577199
U0046	0.576085
U0038	0.569964
SRR12202400	0.569509
SRR12202495	0.568387
SRR12202446	0.56577
U1136	0.556485
SRR12202440	0.550192
SRR12202458	0.547771
SRR12202421	0.544035
U0515	0.5431
U0090	0.538488
U1189	0.537761
SRR12202477	0.53756
SRR12202484	0.537414
SRR12202439	0.531097
SRR12202485	0.529458
U0476	0.525942
SRR12202475	0.525508
SRR12202482	0.524509
SRR12202478	0.521285
U0855	0.520519
U0109	0.51862
SRR12202464	0.518534
U1263	0.514579
U0551	0.500922
U2054	0.499744
SRR12202444	0.495946
U1431	0.490719
U0580	0.48938
U0385	0.488316
SRR12202492	0.485744
SRR12202412	0.48527
U0104	0.482326
SRR12202455	0.480041
SRR12202425	0.478655
SRR12202490	0.47626
SRR12202429	0.47081
U0542	0.46955
U0608	0.46861
U0531	0.467719
SRR12202411	0.466997
SRR12202416	0.464305
SRR12202409	0.462915
U2093	0.462022
U0214	0.460988
U1396	0.460987
SRR12202476	0.460529
SRR12202408	0.460096
SRR12202462	0.458678
U2080	0.455256
SRR12202480	0.454237
SRR12202434	0.452241
SRR12202430	0.451953
U1037	0.451452
U1354	0.448482
SRR12202401	0.443105
U1304	0.443052
U2098	0.439036
U1343	0.434159
U1244	0.432812
SRR12202496	0.432008
U0077	0.426059
U1209	0.422541
U1084	0.419267
U1207	0.417497
U1478	0.414299
U1194	0.41274
SRR12202415	0.410338
SRR12202428	0.408435
U1025	0.407008
SRR12202427	0.40521
U1283	0.403059
SRR12202463	0.402187
U2074	0.396955
SRR12202459	0.390356
U0553	0.388543
U0706	0.387127
SRR12202402	0.386876
SRR12202466	0.3848
U1415	0.384435
SRR12202450	0.383713
SRR12202449	0.383118
SRR12202498	0.382768
U1018	0.380384
U0434	0.37775
U0559	0.374813
SRR12202487	0.371662
SRR12202451	0.367738
U0606	0.367317
SRR12202471	0.357952
SRR12202457	0.357832
U0603	0.356501
U0867	0.355528
U0627	0.354925
U0147	0.354103
SRR12202469	0.353675
SRR12202448	0.353452
SRR12202452	0.352696
U0160	0.352452
U0556	0.35144
SRR12202467	0.350115
SRR12202460	0.34998
U1249	0.347273
U1332	0.345104
SRR12202497	0.342308
U1465	0.340507
U2099	0.340325
U0455	0.339684
SRR12202491	0.337971
U0137	0.336455
U2085	0.331154
U0400	0.330896
U0765	0.330158
SRR12202468	0.327206
SRR12202488	0.326071
U0139	0.32402
SRR12202454	0.320334
SRR12202470	0.319089
U0573	0.318492
U0334	0.314615
SRR12202472	0.311063
U1043	0.305868
U1462	0.299933
U2088	0.296499
SRR12202461	0.295445
SRR12202419	0.289843
U0709	0.284832
U2094	0.280663
U1030	0.278022
U0459	0.276013
U1284	0.271379
U0535	0.268802
U0512	0.267591
U2055	0.262291
U2091	0.253959
SRR12202483	0.250634
U1188	0.250316
U1233	0.246627
U0670	0.245341
U2096	0.243585
U0653	0.242115
U2084	0.238185
U2097	0.229241
U0657	0.22838
U2076	0.226305
U1458	0.221445
U0448	0.214824
SRR12202489	0.208559
U0534	0.203026
U2075	0.201388
U1179	0.200051
U1165	0.196159
U2081	0.181764
U0645	0.179029
U0067	0.168802
U0059	0.168159
U1476	0.167274
U0777	0.158969
U0431	0.156536
U0655	0.155344
U0910	0.136886
U0312	0.131413
U1292	0.111136
U2082	0.107089
U1171	0.104854
U1099	0.0949202
U0696	0.0716912
U1374	0.0419572
U1240	0

### Sheet: Table_4
Supplementary Table 4 - T1 NMIBC Cox proportional hazards regression based on IFNg signature scores
Table Analyzed	T1 NMIBC
Time variable	RFS_time
Censor/Event variable	RFS_event
Regression type	Cox regression
Estimation method	Exact
Model
Parameter estimates	Variable	Estimate	Standard error	95% CI (profile likelihood)
β1	IFNg_signature	1.155	0.5083	0.1666 to 2.159
Hazard ratios	Variable	Estimate	95% CI (profile likelihood)
Exp(β1)	IFNg_signature	3.174	1.181 to 8.665
Sig. diff. than zero?	Variable	|Z|	P value	P value summary
β1	IFNg_signature	2.273	0.023	*
Model diagnostics	#parameters	AIC	Partial log likelihood (LL)	-2*LL	Pseudo R squared
Empty model (no covariates)	0	1080	-540.1	1080	0
Selected model	1	1077	-537.5	1075	0.02582
Hypothesis tests	Statistic	P value	Null hypothesis	Reject Null Hypothesis?	P value summary
Log-likelihood ratio (G squared)	5.258	0.0218	Simpler (no covariates) model is correct	Yes	*
Wald test	5.165	0.023	Simpler (no covariates) model is correct	Yes	*
Score test	5.173	0.0229	Simpler (no covariates) model is correct	Yes	*
Data summary
Rows in table	201
Rows skipped (missing data)	0
Rows analyzed (#observations)	201
Number of ties	34
Number of censored	86
Number of deaths/events	115
Ratio	0.7478
Number of censored	86
Number of observations	201
Ratio	0.4279
Number of deaths/events	115
Number of parameter estimates	1
Ratio	115

### Sheet: Table_5
Supplementary Table 5 - The Cancer Genome Atlas (TCGA) MIBC Cohort patient identifiers with corresponding IFNg signature scores (Kamoun et al. 2019 classifications are also provided)
TCGA_ID	IFNg_Signature	2019_consensus_classifier
TCGA-2F-A9KO-01A	0.793902	LumP
TCGA-2F-A9KP-01A	0.192561	LumP
TCGA-2F-A9KQ-01A	0.189032	LumP
TCGA-2F-A9KR-01A	0.4298	Ba/Sq
TCGA-2F-A9KT-01A	0.254942	Ba/Sq
TCGA-2F-A9KW-01A	0.42572	LumU
TCGA-4Z-AA7M-01A	0.301013	LumU
TCGA-4Z-AA7N-01A	0.598972	Stroma-rich
TCGA-4Z-AA7O-01A	0.549376	LumP
TCGA-4Z-AA7Q-01A	0.701897	Ba/Sq
TCGA-4Z-AA7R-01A	0.312686	LumU
TCGA-4Z-AA7S-01A	0.151398	LumP
TCGA-4Z-AA7W-01A	0.81998	Ba/Sq
TCGA-4Z-AA7Y-01A	0.298704	LumP
TCGA-4Z-AA80-01A	0.484976	LumU
TCGA-4Z-AA81-01A	0.797342	Ba/Sq
TCGA-4Z-AA82-01A	0.605165	Ba/Sq
TCGA-4Z-AA83-01A	0.497363	LumP
TCGA-4Z-AA84-01A	0.329399	Ba/Sq
TCGA-4Z-AA86-01A	0.828324	Ba/Sq
TCGA-4Z-AA87-01A	0.373989	LumU
TCGA-4Z-AA89-01A	0.418803	LumP
TCGA-5N-A9KI-01A	0.610905	LumU
TCGA-5N-A9KM-01A	0.51559	LumNS
TCGA-BL-A3JM-01A	0.563714	NE-like
TCGA-BL-A5ZZ-01A	0.463179	Ba/Sq
TCGA-BT-A0S7-01A	0.225598	Ba/Sq
TCGA-BT-A0YX-01A	0.479659	Ba/Sq
TCGA-BT-A20J-01A	0.59496	Ba/Sq
TCGA-BT-A20N-01A	0.310393	Ba/Sq
TCGA-BT-A20O-01A	0.874934	Ba/Sq
TCGA-BT-A20P-01A	0.344043	LumP
TCGA-BT-A20Q-01A	0.63707	Stroma-rich
TCGA-BT-A20R-01A	0.468322	Stroma-rich
TCGA-BT-A20T-01A	0.608633	LumP
TCGA-BT-A20U-01A	0.521158	Ba/Sq
TCGA-BT-A20V-01A	0.596386	Ba/Sq
TCGA-BT-A20W-01A	0.441902	LumU
TCGA-BT-A20X-01A	0.519946	Ba/Sq
TCGA-BT-A2LA-01A	0.286987	NE-like
TCGA-BT-A2LB-01A	0.63611	LumNS
TCGA-BT-A2LD-01A	0.476344	Ba/Sq
TCGA-BT-A3PH-01A	0.196748	LumP
TCGA-BT-A3PJ-01A	0.761549	Ba/Sq
TCGA-BT-A3PK-01A	0.600078	Ba/Sq
TCGA-BT-A42C-01A	0.324271	LumP
TCGA-BT-A42E-01A	0.702891	Ba/Sq
TCGA-BT-A42F-01A	0.61218	Ba/Sq
TCGA-C4-A0EZ-01A	0.263919	NE-like
TCGA-C4-A0F0-01A	0.464859	Ba/Sq
TCGA-C4-A0F1-01A	0.478191	Ba/Sq
TCGA-C4-A0F6-01A	0.324828	LumP
TCGA-C4-A0F7-01A	0.275084	Ba/Sq
TCGA-CF-A1HR-01A	0.476583	LumP
TCGA-CF-A1HS-01A	0.512487	Ba/Sq
TCGA-CF-A27C-01A	0.258304	LumP
TCGA-CF-A3MF-01A	0.0129593	LumP
TCGA-CF-A3MG-01A	0.117927	LumP
TCGA-CF-A3MH-01A	0.192059	LumP
TCGA-CF-A3MI-01A	0.144303	LumP
TCGA-CF-A47S-01A	0.413779	LumP
TCGA-CF-A47T-01A	0.0663783	LumP
TCGA-CF-A47V-01A	0.428238	LumP
TCGA-CF-A47W-01A	0.169509	LumP
TCGA-CF-A47X-01A	0.222694	LumP
TCGA-CF-A47Y-01A	0.146028	LumP
TCGA-CF-A5U8-01A	0.211553	LumP
TCGA-CF-A5UA-01A	0.205955	LumP
TCGA-CF-A7I0-01A	0.216505	LumP
TCGA-CF-A8HX-01A	0.156467	LumP
TCGA-CF-A8HY-01A	0.141363	LumP
TCGA-CF-A9FF-01A	0.286992	LumP
TCGA-CF-A9FH-01A	0.635277	LumP
TCGA-CF-A9FL-01A	0.241931	LumP
TCGA-CF-A9FM-01A	0.420336	LumP
TCGA-CU-A0YN-01A	0.476627	Ba/Sq
TCGA-CU-A0YO-01A	0.536346	LumP
TCGA-CU-A0YR-01A	0.536832	LumU
TCGA-CU-A3KJ-01A	0.554953	Ba/Sq
TCGA-CU-A3QU-01A	0.349366	LumU
TCGA-CU-A3YL-01A	0.376489	LumP
TCGA-CU-A5W6-01A	0.447839	LumP
TCGA-CU-A72E-01A	0.291886	Ba/Sq
TCGA-DK-A1A3-01A	0.500776	LumU
TCGA-DK-A1A5-01A	0.66785	Ba/Sq
TCGA-DK-A1A6-01A	0.670377	LumU
TCGA-DK-A1A7-01A	0.120461	LumP
TCGA-DK-A1AA-01A	0.343382	LumP
TCGA-DK-A1AB-01A	0.808455	Ba/Sq
TCGA-DK-A1AC-01A	0.523618	LumU
TCGA-DK-A1AD-01A	0.401485	LumNS
TCGA-DK-A1AE-01A	0.409721	Ba/Sq
TCGA-DK-A1AF-01A	0.631492	Stroma-rich
TCGA-DK-A1AG-01A	0.376061	LumP
TCGA-DK-A2HX-01A	0.472659	Stroma-rich
TCGA-DK-A2I1-01A	0.454184	LumNS
TCGA-DK-A2I2-01A	0.555689	Ba/Sq
TCGA-DK-A2I4-01A	0.940053	Ba/Sq
TCGA-DK-A2I6-01A	0.383323	Ba/Sq
TCGA-DK-A3IK-01A	0.305917	LumNS
TCGA-DK-A3IL-01A	0.251767	LumU
TCGA-DK-A3IM-01A	0.31467	Ba/Sq
TCGA-DK-A3IN-01A	0.577943	Ba/Sq
TCGA-DK-A3IQ-01A	0.366966	Stroma-rich
TCGA-DK-A3IS-01A	0.489546	LumP
TCGA-DK-A3IT-01A	0.485565	LumNS
TCGA-DK-A3IU-01A	0.895717	Ba/Sq
TCGA-DK-A3IV-01A	0.783162	LumU
TCGA-DK-A3WW-01A	0.850419	Ba/Sq
TCGA-DK-A3WX-01A	0.702531	Ba/Sq
TCGA-DK-A3WY-01A	0.680376	Stroma-rich
TCGA-DK-A3X1-01A	0.280145	LumP
TCGA-DK-A3X2-01A	0.321966	Ba/Sq
TCGA-DK-A6AV-01A	0.36787	LumP
TCGA-DK-A6AW-01A	0.256325	LumP
TCGA-DK-A6B0-01A	0.27192	LumP
TCGA-DK-A6B1-01A	0.329799	LumU
TCGA-DK-A6B2-01A	0.644835	LumNS
TCGA-DK-A6B5-01A	0.646534	Ba/Sq
TCGA-DK-A6B6-01A	0.62765	LumP
TCGA-DK-AA6L-01A	0.597357	Ba/Sq
TCGA-DK-AA6M-01A	0.649465	Ba/Sq
TCGA-DK-AA6P-01A	0.203672	LumP
TCGA-DK-AA6Q-01A	0.689685	Ba/Sq
TCGA-DK-AA6R-01A	0.645352	Ba/Sq
TCGA-DK-AA6S-01A	0.704965	Ba/Sq
TCGA-DK-AA6T-01A	0.447831	Stroma-rich
TCGA-DK-AA6U-01A	0.429833	LumU
TCGA-DK-AA6W-01A	0.395875	NE-like
TCGA-DK-AA6X-01A	0.632712	LumP
TCGA-DK-AA71-01A	0.430581	LumP
TCGA-DK-AA74-01A	0.796766	Ba/Sq
TCGA-DK-AA75-01A	0.180389	LumU
TCGA-DK-AA76-01A	0.186956	LumP
TCGA-DK-AA77-01A	0.641279	LumP
TCGA-E5-A2PC-01A	0.624262	Ba/Sq
TCGA-E5-A4TZ-01A	0.396485	Ba/Sq
TCGA-E5-A4U1-01A	0.165061	LumP
TCGA-E7-A3X6-01A	0.792704	Ba/Sq
TCGA-E7-A3Y1-01A	0.201647	LumP
TCGA-E7-A4IJ-01A	0.521522	LumU
TCGA-E7-A4XJ-01A	0.099568	LumP
TCGA-E7-A519-01A	0.38285	LumP
TCGA-E7-A541-01A	0.66511	LumP
TCGA-E7-A5KE-01A	0.143603	LumP
TCGA-E7-A5KF-01A	0.348893	LumP
TCGA-E7-A677-01A	0.489805	LumP
TCGA-E7-A678-01A	0.292462	LumP
TCGA-E7-A6MD-01A	0.469673	Stroma-rich
TCGA-E7-A6ME-01A	0.618963	LumU
TCGA-E7-A6MF-01A	0.353846	LumP
TCGA-E7-A7DU-01A	0.278829	LumP
TCGA-E7-A7DV-01A	0.679491	Ba/Sq
TCGA-E7-A7PW-01A	0.297489	LumP
TCGA-E7-A7XN-01A	1	Ba/Sq
TCGA-E7-A85H-01A	0.49172	LumU
TCGA-E7-A8O7-01A	0.520025	LumP
TCGA-E7-A8O8-01A	0.209615	LumP
TCGA-E7-A97P-01A	0.930519	Ba/Sq
TCGA-E7-A97Q-01A	0.501302	LumNS
TCGA-FD-A3B3-01A	0.8266	Ba/Sq
TCGA-FD-A3B4-01A	0.783788	Ba/Sq
TCGA-FD-A3B5-01A	0.413636	Ba/Sq
TCGA-FD-A3B6-01A	0.804044	Ba/Sq
TCGA-FD-A3B7-01A	0.730219	Ba/Sq
TCGA-FD-A3B8-01A	0.90383	Ba/Sq
TCGA-FD-A3N5-01A	0.667671	Ba/Sq
TCGA-FD-A3N6-01A	0.682133	Ba/Sq
TCGA-FD-A3NA-01A	0.596276	LumP
TCGA-FD-A3SJ-01A	0.396544	LumU
TCGA-FD-A3SL-01A	0.535718	Stroma-rich
TCGA-FD-A3SM-01A	0.403293	Stroma-rich
TCGA-FD-A3SN-01A	0.561296	Ba/Sq
TCGA-FD-A3SO-01A	0.667468	Ba/Sq
TCGA-FD-A3SP-01A	0.73404	Ba/Sq
TCGA-FD-A3SQ-01A	0.618939	Stroma-rich
TCGA-FD-A3SR-01A	0.704359	LumU
TCGA-FD-A3SS-01A	0.369893	Ba/Sq
TCGA-FD-A43N-01A	0.390324	LumU
TCGA-FD-A43P-01A	0.742084	LumU
TCGA-FD-A43S-01A	0.525295	Stroma-rich
TCGA-FD-A43U-01A	0.507006	Stroma-rich
TCGA-FD-A43X-01A	0.232663	LumP
TCGA-FD-A43Y-01A	0.688842	Ba/Sq
TCGA-FD-A5BR-01A	0.423355	LumP
TCGA-FD-A5BS-01A	0.708329	Stroma-rich
TCGA-FD-A5BT-01A	0.701885	Ba/Sq
TCGA-FD-A5BU-01A	0.623931	Ba/Sq
TCGA-FD-A5BV-01A	0.212028	LumP
TCGA-FD-A5BX-01A	0.501666	Stroma-rich
TCGA-FD-A5BY-01A	0.566495	Ba/Sq
TCGA-FD-A5BZ-01A	0.471742	Stroma-rich
TCGA-FD-A5C0-01A	0.377577	Stroma-rich
TCGA-FD-A5C1-01A	0.853092	Ba/Sq
TCGA-FD-A62N-01A	0.899741	Ba/Sq
TCGA-FD-A62O-01A	0.206674	LumP
TCGA-FD-A62P-01A	0.55396	Ba/Sq
TCGA-FD-A62S-01A	0.680431	Ba/Sq
TCGA-FD-A6TA-01A	0.528465	LumNS
TCGA-FD-A6TB-01A	0.664187	Stroma-rich
TCGA-FD-A6TC-01A	0.417157	Stroma-rich
TCGA-FD-A6TD-01A	0.693306	Ba/Sq
TCGA-FD-A6TE-01A	0.559307	LumP
TCGA-FD-A6TF-01A	0.44478	Stroma-rich
TCGA-FD-A6TG-01A	0.423732	Stroma-rich
TCGA-FD-A6TH-01A	0.501097	Ba/Sq
TCGA-FD-A6TI-01A	0.408412	LumNS
TCGA-FD-A6TK-01A	0.82506	Ba/Sq
TCGA-FJ-A3Z7-01A	0.24838	LumU
TCGA-FJ-A3ZE-01A	0.188843	LumP
TCGA-FJ-A3ZF-01A	0.179811	LumU
TCGA-FJ-A871-01A	0.285891	Stroma-rich
TCGA-FT-A3EE-01A	0.266694	LumP
TCGA-FT-A61P-01A	0.856478	Ba/Sq
TCGA-G2-A2EC-01A	0.399096	LumP
TCGA-G2-A2EF-01A	0.847736	Ba/Sq
TCGA-G2-A2EJ-01A	0.754425	Ba/Sq
TCGA-G2-A2EK-01A	0.309211	LumP
TCGA-G2-A2EL-01A	0.329461	NE-like
TCGA-G2-A2EO-01A	0.529777	LumP
TCGA-G2-A2ES-01A	0.729015	Ba/Sq
TCGA-G2-A3IB-01A	0.437505	Ba/Sq
TCGA-G2-A3IE-01A	0.217346	LumP
TCGA-G2-A3VY-01A	0.209801	LumU
TCGA-G2-AA3B-01A	0.509949	LumP
TCGA-G2-AA3C-01A	0.521304	Ba/Sq
TCGA-G2-AA3D-01A	0.375647	LumP
TCGA-G2-AA3F-01A	0.25562	LumU
TCGA-GC-A3BM-01A	0.505469	LumP
TCGA-GC-A3I6-01A	0.811197	Ba/Sq
TCGA-GC-A3OO-01A	0.46546	Stroma-rich
TCGA-GC-A3RB-01A	0.460631	LumP
TCGA-GC-A3RC-01A	0.764954	Ba/Sq
TCGA-GC-A3RD-01A	0.311486	LumP
TCGA-GC-A3WC-01A	0.793286	Ba/Sq
TCGA-GC-A3YS-01A	0.542374	Ba/Sq
TCGA-GC-A4ZW-01A	0.485898	LumU
TCGA-GC-A6I1-01A	0.693499	Ba/Sq
TCGA-GC-A6I3-01A	0.527023	LumU
TCGA-GD-A2C5-01A	0.392397	LumNS
TCGA-GD-A3OP-01A	0.472032	LumNS
TCGA-GD-A3OQ-01A	0.474352	Ba/Sq
TCGA-GD-A3OS-01A	0.504975	Ba/Sq
TCGA-GD-A6C6-01A	0.301809	LumP
TCGA-GD-A76B-01A	0.650531	LumU
TCGA-GU-A42P-01A	0.258349	LumU
TCGA-GU-A42Q-01A	0.362536	Ba/Sq
TCGA-GU-A42R-01A	0.245887	LumP
TCGA-GU-A762-01A	0.874202	Ba/Sq
TCGA-GU-A763-01A	0.227675	LumP
TCGA-GU-A764-01A	0.586556	Ba/Sq
TCGA-GU-A766-01A	0.996928	Ba/Sq
TCGA-GU-A767-01A	0.323267	LumP
TCGA-GU-AATO-01A	0.530997	Stroma-rich
TCGA-GU-AATP-01A	0.625839	LumU
TCGA-GU-AATQ-01A	0.546046	Ba/Sq
TCGA-GV-A3JV-01A	0.487124	LumNS
TCGA-GV-A3JW-01A	0.184171	LumP
TCGA-GV-A3JX-01A	0.727993	LumU
TCGA-GV-A3JZ-01A	0.375219	LumU
TCGA-GV-A3QF-01A	0.196322	LumP
TCGA-GV-A3QG-01A	0.71481	Stroma-rich
TCGA-GV-A3QH-01A	0.424005	LumU
TCGA-GV-A3QI-01A	0.358649	LumP
TCGA-GV-A3QK-01B	0.483965	LumP
TCGA-GV-A40E-01A	0.649843	Ba/Sq
TCGA-GV-A40G-01A	0.274842	LumU
TCGA-GV-A6ZA-01A	0.546677	LumP
TCGA-H4-A2HO-01A	0.28318	LumU
TCGA-H4-A2HQ-01A	0.495913	LumP
TCGA-HQ-A2OE-01A	0.299517	LumP
TCGA-HQ-A2OF-01A	0.287938	LumU
TCGA-HQ-A5ND-01A	0.557689	Ba/Sq
TCGA-HQ-A5NE-01A	0.601767	Ba/Sq
TCGA-K4-A3WS-01A	0.683059	Stroma-rich
TCGA-K4-A3WU-01B	0.501054	LumNS
TCGA-K4-A3WV-01A	0.397133	Ba/Sq
TCGA-K4-A4AB-01B	0.445719	Ba/Sq
TCGA-K4-A4AC-01A	0.708643	Ba/Sq
TCGA-K4-A54R-01A	0.777266	LumP
TCGA-K4-A5RH-01A	0.924869	Ba/Sq
TCGA-K4-A5RI-01A	0.389253	Ba/Sq
TCGA-K4-A5RJ-01A	0.824591	Ba/Sq
TCGA-K4-A6FZ-01A	0.692249	Ba/Sq
TCGA-K4-A6MB-01A	0.328507	LumU
TCGA-K4-A83P-01A	0.544458	Stroma-rich
TCGA-K4-AAQO-01A	0.468341	Stroma-rich
TCGA-KQ-A41N-01A	0.11571	LumP
TCGA-KQ-A41O-01A	0	LumP
TCGA-KQ-A41P-01A	0.371706	LumP
TCGA-KQ-A41Q-01A	0.243766	LumU
TCGA-KQ-A41R-01A	0.235752	LumP
TCGA-KQ-A41S-01A	0.418984	LumU
TCGA-LC-A66R-01A	0.71749	Ba/Sq
TCGA-LT-A5Z6-01A	0.377939	LumU
TCGA-LT-A8JT-01A	0.354886	LumP
TCGA-MV-A51V-01A	0.242126	LumU
TCGA-PQ-A6FI-01A	0.662944	Ba/Sq
TCGA-PQ-A6FN-01A	0.376223	Ba/Sq
TCGA-R3-A69X-01A	0.58676	Stroma-rich
TCGA-S5-A6DX-01A	0.506265	LumNS
TCGA-S5-AA26-01A	0.15104	LumP
TCGA-SY-A9G0-01A	0.418133	Stroma-rich
TCGA-SY-A9G5-01A	0.870331	Ba/Sq
TCGA-UY-A78K-01A	0.652329	LumU
TCGA-UY-A78L-01A	0.409608	Ba/Sq
TCGA-UY-A78M-01A	0.201467	LumP
TCGA-UY-A78N-01A	0.273569	LumP
TCGA-UY-A78O-01A	0.255936	LumP
TCGA-UY-A78P-01A	0.77965	Ba/Sq
TCGA-UY-A8OB-01A	0.745595	Ba/Sq
TCGA-UY-A8OC-01A	0.317431	Ba/Sq
TCGA-UY-A8OD-01A	0.38559	Stroma-rich
TCGA-UY-A9PA-01A	0.80083	LumP
TCGA-UY-A9PB-01A	0.861284	Ba/Sq
TCGA-UY-A9PD-01A	0.383006	LumU
TCGA-UY-A9PE-01A	0.32394	LumU
TCGA-UY-A9PF-01A	0.34429	LumP
TCGA-UY-A9PH-01A	0.785407	LumP
TCGA-XF-A8HB-01A	0.350462	LumP
TCGA-XF-A8HC-01A	0.200343	LumU
TCGA-XF-A8HD-01A	0.925911	Ba/Sq
TCGA-XF-A8HE-01A	0.73689	Ba/Sq
TCGA-XF-A8HF-01A	0.322236	LumNS
TCGA-XF-A8HG-01A	0.0846341	LumP
TCGA-XF-A8HH-01A	0.378914	LumNS
TCGA-XF-A8HI-01A	0.341203	LumP
TCGA-XF-A9SH-01A	0.232909	LumP
TCGA-XF-A9SI-01A	0.824404	Stroma-rich
TCGA-XF-A9SJ-01A	0.658909	Ba/Sq
TCGA-XF-A9SK-01A	0.687053	Stroma-rich
TCGA-XF-A9SL-01A	0.49392	Stroma-rich
TCGA-XF-A9SM-01A	0.88674	Ba/Sq
TCGA-XF-A9SP-01A	0.456415	Stroma-rich
TCGA-XF-A9ST-01A	0.145366	Ba/Sq
TCGA-XF-A9SU-01A	0.401435	Stroma-rich
TCGA-XF-A9SV-01A	0.29096	LumNS
TCGA-XF-A9SW-01A	0.51513	Stroma-rich
TCGA-XF-A9SX-01A	0.742586	Ba/Sq
TCGA-XF-A9SY-01A	0.903491	Ba/Sq
TCGA-XF-A9SZ-01A	0.411949	LumNS
TCGA-XF-A9T0-01A	0.357898	LumU
TCGA-XF-A9T2-01A	0.323072	Ba/Sq
TCGA-XF-A9T3-01A	0.750354	Ba/Sq
TCGA-XF-A9T4-01A	0.729246	Ba/Sq
TCGA-XF-A9T5-01A	0.796313	Ba/Sq
TCGA-XF-A9T6-01A	0.547657	Ba/Sq
TCGA-XF-A9T8-01A	0.800638	Ba/Sq
TCGA-XF-AAME-01A	0.583101	Ba/Sq
TCGA-XF-AAMG-01A	0.331082	LumU
TCGA-XF-AAMH-01A	0.269726	Ba/Sq
TCGA-XF-AAMJ-01A	0.475371	Stroma-rich
TCGA-XF-AAML-01A	0.624354	LumU
TCGA-XF-AAMQ-01A	0.745685	LumP
TCGA-XF-AAMR-01A	0.474866	Stroma-rich
TCGA-XF-AAMT-01A	0.578661	Ba/Sq
TCGA-XF-AAMW-01A	0.65724	Ba/Sq
TCGA-XF-AAMX-01A	0.298824	LumU
TCGA-XF-AAMY-01A	0.361818	LumNS
TCGA-XF-AAMZ-01A	0.277528	LumP
TCGA-XF-AAN0-01A	0.577555	Ba/Sq
TCGA-XF-AAN1-01A	0.389476	LumP
TCGA-XF-AAN2-01A	0.857853	Ba/Sq
TCGA-XF-AAN3-01A	0.487465	Ba/Sq
TCGA-XF-AAN4-01A	0.732329	Ba/Sq
TCGA-XF-AAN5-01A	0.737685	Ba/Sq
TCGA-XF-AAN7-01A	0.470037	NE-like
TCGA-XF-AAN8-01A	0.516602	Stroma-rich
TCGA-YC-A89H-01A	0.337793	LumP
TCGA-YC-A8S6-01A	0.451757	LumP
TCGA-YC-A9TC-01A	0.323954	Ba/Sq
TCGA-YF-AA3L-01A	0.236868	LumP
TCGA-YF-AA3M-01A	0.402805	Ba/Sq
TCGA-ZF-A9R0-01A	0.424662	LumNS
TCGA-ZF-A9R1-01A	0.344356	LumP
TCGA-ZF-A9R2-01A	0.203393	LumP
TCGA-ZF-A9R3-01A	0.5495	LumP
TCGA-ZF-A9R4-01A	0.576278	LumP
TCGA-ZF-A9R5-01A	0.427045	LumP
TCGA-ZF-A9R7-01A	0.821078	LumP
TCGA-ZF-A9R9-01A	0.35191	Stroma-rich
TCGA-ZF-A9RC-01A	0.29001	Stroma-rich
TCGA-ZF-A9RD-01A	0.768871	Ba/Sq
TCGA-ZF-A9RE-01A	0.408338	Ba/Sq
TCGA-ZF-A9RF-01A	0.716597	Ba/Sq
TCGA-ZF-A9RL-01A	0.22322	LumP
TCGA-ZF-A9RM-01A	0.285091	LumP
TCGA-ZF-A9RN-01A	0.584346	Ba/Sq
TCGA-ZF-AA4N-01A	0.555277	Ba/Sq
TCGA-ZF-AA4R-01A	0.578062	Ba/Sq
TCGA-ZF-AA4T-01A	0.402251	LumU
TCGA-ZF-AA4U-01A	0.351974	LumP
TCGA-ZF-AA4V-01A	0.58805	Ba/Sq
TCGA-ZF-AA4W-01A	0.541422	Ba/Sq
TCGA-ZF-AA4X-01A	0.451028	LumP
TCGA-ZF-AA51-01A	0.501033	LumP
TCGA-ZF-AA52-01A	0.512731	Stroma-rich
TCGA-ZF-AA53-01A	0.717397	Ba/Sq
TCGA-ZF-AA54-01A	0.680427	Ba/Sq
TCGA-ZF-AA56-01A	0.59401	Ba/Sq
TCGA-ZF-AA58-01A	0.912763	Ba/Sq
TCGA-ZF-AA5H-01A	0.803798	Ba/Sq
TCGA-ZF-AA5N-01A	0.37559	LumP
TCGA-ZF-AA5P-01A	0.49354	Stroma-rich

### Sheet: Table_6
Supplementary Table 6 - Lund MIBC Cohort patient identifiers with corresponding IFNg signature scores (Kamoun et al. 2019 classifications are also provided)
Lund_ID	IFNg_Signature	2019_consensus_classifier
BLCA_Cx_10	0.0875799	LumP
BLCA_Cx_11	0.582126	LumP
BLCA_Cx_12	0.4616	Stroma-rich
BLCA_Cx_13	0.565979	Stroma-rich
BLCA_Cx_14	0.417772	LumU
BLCA_Cx_15	0.115032	LumP
BLCA_Cx_16	0.710562	Stroma-rich
BLCA_Cx_17	0.27856	Ba/Sq
BLCA_Cx_18	0.405743	Ba/Sq
BLCA_Cx_19	0.493711	Stroma-rich
BLCA_Cx_2	0.737845	Ba/Sq
BLCA_Cx_20	0.501087	LumU
BLCA_Cx_21	0.266442	LumP
BLCA_Cx_22	0.455679	LumNS
BLCA_Cx_23	0.555033	Ba/Sq
BLCA_Cx_24	0.912661	Ba/Sq
BLCA_Cx_3	0.622632	Ba/Sq
BLCA_Cx_4	0.305783	LumNS
BLCA_Cx_5	0.253105	Ba/Sq
BLCA_Cx_6	0.28699	LumU
BLCA_Cx_7	0.826879	LumP
BLCA_Cx_8	0.325277	NE-like
BLCA_Cx_9	0.655445	Stroma-rich
BLCA_Cx_1	0.146537	LumNS
BLCA_Cx_25	0.643355	Ba/Sq
BLCA_Cx_26	0.323153	LumNS
BLCA_Cx_27	0.880062	Ba/Sq
BLCA_Cx_28	0.117415	LumP
BLCA_Cx_29	0.48737	Ba/Sq
BLCA_Cx_30	0.59062	LumU
BLCA_Cx_31	0.579075	Ba/Sq
BLCA_Cx_32	0.328917	LumP
BLCA_Cx_33	0.611743	Ba/Sq
BLCA_Cx_34	0.768246	Ba/Sq
BLCA_Cx_35	0.385506	NE-like
BLCA_Cx_36	0.897437	Ba/Sq
BLCA_Cx_37	0.165017	LumP
BLCA_Cx_38	0.112364	LumU
BLCA_Cx_39	0.435157	Ba/Sq
BLCA_Cx_40	0.641555	LumU
BLCA_Cx_41	0.530939	Ba/Sq
BLCA_Cx_42	0.813376	Ba/Sq
BLCA_Cx_43	0.367074	LumP
BLCA_Cx_44	0.43365	Ba/Sq
BLCA_Cx_45	0.247593	LumP
BLCA_Cx_46	0.140003	LumU
BLCA_Cx_47	0.600959	Ba/Sq
BLCA_Cx_48	0.733822	Stroma-rich
BLCA_Cx_49	0.116605	LumP
BLCA_Cx_50	0.365988	LumU
BLCA_Cx_51	0.249854	LumNS
BLCA_Cx_52	0.183359	LumNS
BLCA_Cx_53	0.922669	Ba/Sq
BLCA_Cx_54	0.646573	Ba/Sq
BLCA_Cx_55	0.282877	Stroma-rich
BLCA_Cx_56	0.602741	LumU
BLCA_Cx_57	0.676846	LumNS
BLCA_Cx_58	0.215202	LumP
BLCA_Cx_59	0.246721	LumNS
BLCA_Cx_60	0.218419	LumNS
BLCA_Cx_61	0.492114	Stroma-rich
BLCA_Cx_62	0.643602	Ba/Sq
BLCA_Cx_63	0.443845	LumU
BLCA_Cx_64	0.627597	LumNS
BLCA_Cx_65	0.294268	LumNS
BLCA_Cx_66	0.705322	Stroma-rich
BLCA_Cx_67	0.429009	LumP
BLCA_Cx_68	0.543961	LumNS
BLCA_Cx_69	0.122691	LumP
BLCA_Cx_70	0.523249	Ba/Sq
BLCA_Cx_71	0.584631	LumP
BLCA_Cx_72	0.420028	LumNS
BLCA_Cx_73	0.263565	LumU
BLCA_Cx_74	0.759786	Stroma-rich
BLCA_Cx_75	0.848866	Ba/Sq
BLCA_Cx_76	0.460489	Ba/Sq
BLCA_Cx_77	0.302832	Ba/Sq
BLCA_Cx_78	0.508589	LumU
BLCA_Cx_79	0.208173	LumP
BLCA_Cx_80	0.504866	Ba/Sq
BLCA_Cx_81	0.527631	Ba/Sq
BLCA_Cx_82	0.23981	LumNS
BLCA_Cx_83	0.285628	Stroma-rich
BLCA_Cx_84	0.360655	Stroma-rich
BLCA_Cx_85	0.154962	Ba/Sq
BLCA_Cx_86	0.197795	NE-like
BLCA_Cx_87	0.154539	LumP
BLCA_Cx_88	0.553226	Ba/Sq
BLCA_Cx_89	0.079607	LumP
BLCA_Cx_90	0.558433	LumU
BLCA_Cx_91	0.81322	Ba/Sq
BLCA_Cx_92	0.494989	LumU
BLCA_Cx_93	0.455644	LumU
BLCA_Cx_94	0.868102	Ba/Sq
BLCA_Cx_95	0.643863	Stroma-rich
BLCA_Cx_100	0.7145	Stroma-rich
BLCA_Cx_101	0.272449	LumP
BLCA_Cx_102	0.677848	LumNS
BLCA_Cx_103	0.191309	Ba/Sq
BLCA_Cx_104	0.471926	LumP
BLCA_Cx_105	0.8001	Stroma-rich
BLCA_Cx_106	0.387591	LumP
BLCA_Cx_107	0.527124	LumU
BLCA_Cx_108	0.432017	Stroma-rich
BLCA_Cx_109	0.479559	Ba/Sq
BLCA_Cx_110	0.260434	LumU
BLCA_Cx_111	0.556724	LumP
BLCA_Cx_112	0.735352	Ba/Sq
BLCA_Cx_113	0.902065	Ba/Sq
BLCA_Cx_114	0.486224	Ba/Sq
BLCA_Cx_115	0.962444	Stroma-rich
BLCA_Cx_116	0.556985	LumNS
BLCA_Cx_117	0.226333	LumP
BLCA_Cx_118	0.170682	Ba/Sq
BLCA_Cx_119	0.381084	Stroma-rich
BLCA_Cx_96	0.429658	LumU
BLCA_Cx_97	0.130728	LumU
BLCA_Cx_98	0.60349	LumP
BLCA_Cx_99	0.113149	LumU
BLCA_Cx_120	0.742058	LumU
BLCA_Cx_121	0.525416	LumP
BLCA_Cx_122	0.189789	LumNS
BLCA_Cx_123	0.767963	Ba/Sq
BLCA_Cx_124	0.259636	Stroma-rich
BLCA_Cx_125	0.148755	Stroma-rich
BLCA_Cx_126	0.707823	Ba/Sq
BLCA_Cx_127	0.618484	Ba/Sq
BLCA_Cx_128	0.342564	LumNS
BLCA_Cx_129	0.703656	LumU
BLCA_Cx_130	0.386623	LumNS
BLCA_Cx_131	0.319792	LumU
BLCA_Cx_132	0.252265	Stroma-rich
BLCA_Cx_133	0.204327	LumU
BLCA_Cx_134	0.328013	Stroma-rich
BLCA_Cx_135	0.974939	Ba/Sq
BLCA_Cx_136	0.554731	Stroma-rich
BLCA_Cx_137	0.399227	Stroma-rich
BLCA_Cx_138	0.429056	LumP
BLCA_Cx_139	0.337575	LumP
BLCA_Cx_140	0.313949	LumP
BLCA_Cx_141	0.369849	LumNS
BLCA_Cx_142	0.707053	Ba/Sq
BLCA_Cx_143	0.431874	Stroma-rich
BLCA_Cx_144	0.136054	LumP
BLCA_Cx_145	0.498435	Ba/Sq
BLCA_Cx_146	0.142404	LumP
BLCA_Cx_147	0.662768	LumP
BLCA_Cx_148	0.817265	Ba/Sq
BLCA_Cx_149	0.481055	Ba/Sq
BLCA_Cx_150	0.389662	LumP
BLCA_Cx_151	0.791333	Stroma-rich
BLCA_Cx_152	0.2809	Stroma-rich
BLCA_Cx_153	0.6937	Ba/Sq
BLCA_Cx_154	0.433766	LumU
BLCA_Cx_155	0.223796	NE-like
BLCA_Cx_156	0.838696	Ba/Sq
BLCA_Cx_157	0.774022	Ba/Sq
BLCA_Cx_158	0.664848	Stroma-rich
BLCA_Cx_159	0.46962	NE-like
BLCA_Cx_160	0.452333	LumP
BLCA_Cx_161	0.480039	LumU
BLCA_Cx_162	0.110571	LumU
BLCA_Cx_163	0.620946	Ba/Sq
BLCA_Cx_164	0.721664	LumP
BLCA_Cx_165	0.533505	Ba/Sq
BLCA_Cx_166	0.342474	NE-like
BLCA_Cx_167	0	LumP
BLCA_Cx_168	0.683711	Stroma-rich
BLCA_Cx_169	0.652256	LumP
BLCA_Cx_170	0.155581	LumNS
BLCA_Cx_171	0.177576	LumP
BLCA_Cx_172	0.209087	LumU
BLCA_Cx_173	0.671658	LumP
BLCA_Cx_174	0.900776	Ba/Sq
BLCA_Cx_175	0.580987	LumNS
BLCA_Cx_176	0.254408	LumP
BLCA_Cx_177	0.472651	LumNS
BLCA_Cx_178	0.467866	LumP
BLCA_Cx_179	0.448505	LumNS
BLCA_Cx_180	0.516066	Stroma-rich
BLCA_Cx_181	0.275578	Ba/Sq
BLCA_Cx_182	0.340912	LumP
BLCA_Cx_183	0.595509	LumP
BLCA_Cx_184	0.764245	Ba/Sq
BLCA_Cx_185	0.666778	Ba/Sq
BLCA_Cx_186	0.268718	Stroma-rich
BLCA_Cx_187	0.634079	Stroma-rich
BLCA_Cx_188	0.0634044	LumU
BLCA_Cx_189	0.183707	LumP
BLCA_Cx_190	0.373072	LumNS
BLCA_Cx_191	0.976998	Ba/Sq
BLCA_Cx_192	0.370877	LumP
BLCA_Cx_193	0.564907	Ba/Sq
BLCA_Cx_194	0.484046	Ba/Sq
BLCA_Cx_195	0.700895	LumP
BLCA_Cx_196	0.775121	Ba/Sq
BLCA_Cx_197	0.36519	Ba/Sq
BLCA_Cx_198	0.615841	LumP
BLCA_Cx_199	0.0823398	LumU
BLCA_Cx_200	0.305808	NE-like
BLCA_Cx_201	0.397427	LumU
BLCA_Cx_202	1	Ba/Sq
BLCA_Cx_203	0.481364	Stroma-rich
BLCA_Cx_204	0.645064	Stroma-rich
BLCA_Cx_205	0.741541	LumU
BLCA_Cx_206	0.154505	LumU
BLCA_Cx_207	0.102613	LumP
BLCA_Cx_208	0.463349	Ba/Sq
BLCA_Cx_209	0.395656	LumNS
BLCA_Cx_210	0.379034	Ba/Sq
BLCA_Cx_211	0.623722	NE-like
BLCA_Cx_212	0.484136	Stroma-rich
BLCA_Cx_213	0.219283	NE-like
BLCA_Cx_214	0.434535	Stroma-rich
BLCA_Cx_215	0.22773	LumNS
BLCA_Cx_216	0.708399	Ba/Sq
BLCA_Cx_217	0.188078	LumP
BLCA_Cx_218	0.788825	Ba/Sq
BLCA_Cx_219	0.884991	Ba/Sq
BLCA_Cx_220	0.355485	LumU
BLCA_Cx_221	0.301164	LumU
BLCA_Cx_222	0.569295	Ba/Sq
BLCA_Cx_223	0.787073	Ba/Sq
BLCA_Cx_224	0.605864	Ba/Sq
BLCA_Cx_225	0.251117	Ba/Sq
BLCA_Cx_226	0.866604	Ba/Sq
BLCA_Cx_227	0.327324	Stroma-rich
BLCA_Cx_228	0.558902	Ba/Sq
BLCA_Cx_229	0.475613	Ba/Sq
BLCA_Cx_230	0.373609	Ba/Sq
BLCA_Cx_231	0.203122	LumU
BLCA_Cx_232	0.156035	LumP
BLCA_Cx_233	0.410598	Stroma-rich
BLCA_Cx_234	0.269154	Ba/Sq
BLCA_Cx_235	0.383331	Stroma-rich
BLCA_Cx_236	0.706778	Ba/Sq
BLCA_Cx_237	0.348722	LumU
BLCA_Cx_238	0.399702	Stroma-rich
BLCA_Cx_239	0.479313	LumNS
BLCA_Cx_240	0.431653	Stroma-rich
BLCA_Cx_241	0.248758	LumP
BLCA_Cx_242	0.144818	LumU
BLCA_Cx_243	0.27805	Ba/Sq
BLCA_Cx_244	0.754113	LumP
BLCA_Cx_245	0.718924	Ba/Sq
BLCA_Cx_246	0.450172	Stroma-rich
BLCA_Cx_247	0.18605	LumU
BLCA_Cx_248	0.446594	LumP
BLCA_Cx_249	0.583265	LumP
BLCA_Cx_250	0.328408	LumNS
BLCA_Cx_251	0.499032	Stroma-rich
BLCA_Cx_252	0.702453	LumNS
BLCA_Cx_253	0.307382	LumP
BLCA_Cx_254	0.219155	LumP
BLCA_Cx_255	0.471621	LumNS
BLCA_Cx_256	0.307743	LumNS
BLCA_Cx_257	0.586588	Ba/Sq
BLCA_Cx_258	0.105087	Stroma-rich
BLCA_Cx_259	0.0776091	LumP
BLCA_Cx_260	0.88158	Stroma-rich
BLCA_Cx_261	0.713941	LumNS
BLCA_Cx_262	0.622234	Ba/Sq
BLCA_Cx_263	0.374754	Stroma-rich
BLCA_Cx_264	0.761244	Stroma-rich
BLCA_Cx_265	0.196123	Ba/Sq
BLCA_Cx_266	0.258694	Stroma-rich
BLCA_Cx_267	0.140991	LumU
BLCA_Cx_268	0.442933	Stroma-rich
BLCA_Cx_269	0.541191	LumU
BLCA_Cx_270	0.223374	Ba/Sq
BLCA_Cx_271	0.514648	LumNS
BLCA_Cx_272	0.731755	Stroma-rich
BLCA_Cx_273	0.590682	LumU
BLCA_Cx_274	0.114891	LumP
BLCA_Cx_275	0.295839	LumNS
BLCA_Cx_276	0.471034	LumNS
BLCA_Cx_277	0.274022	Ba/Sq
BLCA_Cx_278	0.424696	LumU
BLCA_Cx_279	0.637203	Stroma-rich
BLCA_Cx_280	0.473349	NE-like
BLCA_Cx_281	0.39331	LumP
BLCA_Cx_282	0.529427	Stroma-rich
BLCA_Cx_283	0.273899	LumNS
BLCA_Cx_284	0.501664	Stroma-rich
BLCA_Cx_285	0.749809	Ba/Sq
BLCA_Cx_286	0.251531	LumU
BLCA_Cx_287	0.321167	Stroma-rich
BLCA_Cx_288	0.298282	LumP
BLCA_Cx_289	0.781742	Ba/Sq
BLCA_Cx_290	0.189325	LumU
BLCA_Cx_291	0.548404	LumP
BLCA_Cx_292	0.664533	LumP
BLCA_Cx_293	0.576965	Stroma-rich
BLCA_Cx_294	0.514889	Ba/Sq
BLCA_Cx_295	0.113077	NE-like
BLCA_Cx_296	0.40145	LumNS
BLCA_Cx_297	0.449798	Stroma-rich
BLCA_Cx_298	0.091623	NE-like
BLCA_Cx_299	0.520943	Ba/Sq
BLCA_Cx_300	0.514762	Ba/Sq
BLCA_Cx_301	0.560619	Stroma-rich
BLCA_Cx_302	0.314431	LumNS
BLCA_Cx_303	0.379403	LumU
BLCA_Cx_304	0.517962	LumU
BLCA_Cx_305	0.43625	LumP
BLCA_Cx_306	0.486142	LumP
BLCA_Cx_307	0.320364	LumU

### Sheet: Table_7
Supplementary Table 7 - MIBC Cox proportional hazards regression based on IFNg signature scores
Table Analyzed	BaSq MIBC
Time variable	OS_time
Censor/Event variable	OS_event
Regression type	Cox regression
Estimation method	Exact
Model
Parameter estimates	Variable	Estimate	Standard error	95% CI (profile likelihood)
β1	IFNg_signature	1.578	0.4579	0.6746 to 2.472
Hazard ratios	Variable	Estimate	95% CI (profile likelihood)
Exp(β1)	IFNg_signature	4.846	1.963 to 11.84
Sig. diff. than zero?	Variable	|Z|	P value	P value summary
β1	IFNg_signature	3.446	0.0006	***
Model diagnostics	#parameters	AIC	Partial log likelihood (LL)	-2*LL	Pseudo R squared
Empty model (no covariates)	0	3776	-1888	3776	0
Selected model	1	3778	-1888	3776	0.0005621
Hypothesis tests	Statistic	P value	Null hypothesis	Reject Null Hypothesis?	P value summary
Log-likelihood ratio (G squared)	11.57	0.0007	Simpler (no covariates) model is correct	Yes	***
Wald test	11.88	0.0006	Simpler (no covariates) model is correct	Yes	***
Score test	12.04	0.0005	Simpler (no covariates) model is correct	Yes	***
Data summary
Rows in table	232
Rows skipped (missing data)	0
Rows analyzed (#observations)	232
Number of ties	22
Number of censored	108
Number of deaths/events	124
Ratio	0.871
Number of censored	108
Number of observations	232
Ratio	0.4655
Number of deaths/events	124
Number of parameter estimates	1
Ratio	124
